# Identification of novel genetic variants in the malaria vaccine candidate PfRh5: structure-guided insights into potential function

**DOI:** 10.1101/2022.03.17.22271950

**Authors:** Khadidiatou Mangou, Adam J. Moore, Laty Gaye Thiam, Aboubacar Ba, Alessandra Orfanó, Ife Desamours, Duncan Ndungu Ndegwa, Justin Goodwin, Yicheng Guo, Zizhang Sheng, Saurabh D. Patel, Fatoumata Diallo, Seynabou D. Sene, Mariama N. Pouye, Awa Thioub Faye, Vanessa Nunez, Cheikh Tidiane Diagne, Bacary Djilocalisse Sadio, Lawrence Shapiro, Ousmane Faye, Alassane Mbengue, Amy K. Bei

## Abstract

The recent stall in the global reduction of malaria deaths has made the development of a highly effective vaccine essential. A major challenge to developing an efficacious vaccine is the extensive diversity of *Plasmodium falciparum* antigens. While genetic diversity plays a major role in immune evasion and is a barrier to the development of both natural and vaccine-induced protective immunity, it has been under-prioritized in the evaluation of malaria vaccine candidates. This study uses genomic approaches to evaluate genetic diversity in next generation malaria vaccine candidate PfRh5. We used targeted deep amplicon sequencing to identify non-synonymous Single Nucleotide Polymorphisms (SNPs) in PfRH5 (Reticulocyte-Binding Protein Homologue 5) in 189 *P. falciparum* positive samples from Southern Senegal and identified 74 novel SNPs. We evaluated the population prevalence of these SNPs as well as the frequency in individual samples and found that only a single SNP, C203Y, was present at every site. Many SNPs were unique to the individual sampled, with over 90% of SNPs being found in just one infected individual. In addition to population prevalence, we assessed individual level SNP frequencies which revealed that some SNPs were dominant (frequency of greater than 25% in a polygenomic sample) whereas most were rare, present at 2% or less of total reads mapped to the reference at the given position. Structural modeling uncovered 3 novel SNPs occurring under epitopes bound by inhibitory monoclonal antibodies, potentially impacting immune evasion, while other SNPs were predicted to impact PfRh5 structure or interactions with the receptor or binding partners. Our data demonstrate that PfRh5 exhibits greater genetic diversity than previously described, with the caveat that most of the uncovered SNPs are at a low overall frequency in the individual and prevalence in the population. The structural studies reveal that novel SNPs could have functional implications on PfRh5 receptor binding, complex formation, or immune evasion, supporting continued efforts to validate PfRh5 as an effective malaria vaccine target and development of a PfRh5 vaccine.
