## Supplemental Table 1 for "Identification of novel genetic variants in the malaria vaccine candidate PfRh5: structure-guided insights into potential function"

### Sheet: Supplementary Table 1
			Coverage at SNP Position			Variant Reads
Sample ID	Site	SNPs	Mean	Minimum	Maximum	Mean	Minimum	Maximum	Variant Read Frequency (%)
320290	BF	C203Y	39451	39313	39727	39433.7	39299	39703	99.9561
320294	CM	N66D	7478	7478	7478	974	974	974	13.0249
		C203Y	28800	28724	28952	28486	28486	28712	99.1713
		D461G	7977	7977	7977	124	124	124	1.55447
320301	BC	C203Y	57851	34384	69585	46498	352	69571	66.9945
320322	DB	C203Y	21038	21010	21094	3046.67	3040	3060	14.4817
		T216A	22812	22767	22901	236	235	238	1.03455
		N354S	10230	10201	10289	131	130	133	1.28047
320323	MK	V371I	12117	12097	12157	3237	3232	3247	26.7145
320324	CM	C203Y	28738	28654	28907	28730	28648	28894	99.971
		K302R	17183	17002	17545	474	469	484	2.75854
		I420T	5979	5973	5990	69	69	69	1.15411
320325	CM	C203Y	26332	26264	26469	26260.5	26257	26456	99.9747
320328	CM	N75D	5516	5480	5588	80	76	85	1.44986
		C203Y	23931	19379	26329	17607.7	422	26321	67.3747
		F350L	10595	2205	19379	2977.33	24	8486	28.8207
		I407V	14892	10200	19583	4458.5	431	8486	42.6985
320336	MK	H148D	4117	4108	4135	1244	1241	1250	30.2161
		C203Y	22159	22095	22286	22152	22089	22278	99.9699
		V371I	9878	9871	9893	4349	4346	4355	44.0256
320343	TM	C203Y	25800	25729	25943	25711	25711	25922	99.9264
320344	MK	C203Y	27466	27318	27761	27393	27314	27551	99.7381
320445	MK	C203Y	20422	20368	20531	4707.33	4681	4760	23.0496
320346	TM	C203Y	20769	20727	20852	2133.67	2122	2157	10.2733
		I407V	5461	5453	5476	4043	4038	4053	74.0386
320364	CM	C203Y	12199	12165	12267	7089.33	7064	7140	58.1138
320393	MK	C203Y	8159	4279	15885	5335.67	64	15877	34.3252
		R357G	13978	10066	15983	10675.3	177	15972	67.2131
320398	DB	C203Y	36943	10066	68048	2834	177	5987	5.90098
		I407V	19737	19151	20323	17994	17452	18536	91.1677
320406	MK	C203Y	50844	50725	51081	8624.67	8575	8724	16.9628
320558	BC	C203Y	50630	45408	53241	50611	45385	53224	99.9618
		I407V	22662	22662	22662	8945	8945	8945	39.4714
		K429N	17974	17974	17974	10608	10608	10608	59.0186
320564	DB	C203Y	26270	25630	27549	25607	25607	27521	99.9063
320576	BC	C203Y	36486	36485	36489	36476.3	36476	36477	99.9726
320602	CM	C203Y	136955	133695	138585	138439	133505	138439	99.8824
320603	CM	C203Y	88326	87968	88505	88209	87837	88395	99.8675
320609	CM	C203Y	46277	46277	46277	46262	46262	46262	99.9676
320254	BF	Q165R	2294	2047	2429	32	32	32	1.40338
		I176M	3202	3161	3284	98.3333	97	101	3.07094
		C203Y	14071	13848	14516	14066.7	13844	14512	99.9716
		S370P	2412	1767	2735	63.6667	63	65	2.76183
320258	BC	C203Y	89125	88948	89479	89087.7	88918	89427	99.9581
		D218G	84045	83082	84526	923.333	901	968	1.099
		I424V	12551	12346	12961	147	141	159	1.1703
320278	CM	N70D	5284	729	7561	730.667	729	734	39.9897
		N90D	4549	78	6784	77.6667	77	78	33.6725
		F99S	3910	145	5792	143	139	145	33.623
		Y147C	4101	94	6104	96.6667	94	102	37.1969
		L152S	6403	462	9374	474.667	462	500	39.3607
		C203Y	99233	99184	99257	98567	97333	99184	99.3289
		N297S	39010	1601	57715	1628.67	1601	1684	36.9107
		F450L	6382	375	9385	388	375	414	39.4638
320303	MK	C203Y	44041	43879	44364	44029.7	43866	44344	99.9751
		E465D	7491	7483	7506	92.6667	92	94	1.23708
320319	CM	K228E	13036	12930	13249	204.667	202	210	1.56985
320334	TM	K58R	6028	6023	6031	86	85	88	1.42661
		K221R	20862	20787	21013	414.333	413	417	1.98604
		I442V	2439	2435	2448	30.3333	30	31	1.24347
320340	BF	C203Y	40284	40126	40600	40271.3	40115	40584	99.9686
		E322G	2817	2810	2831	33	33	33	1.17147
		L468S	8183	8183	8183	86	86	86	1.05096
320344	MK	C203Y	27466	30924	31346	27393	3995	4109	99.7381
320345	MK	C230Y	20422	6498	6563	4707	5260	5260	23.0496
320366	TM	C203Y	31065	18429	19548	4033	258	305	12.982
		I407V	6520	145443	155078	5260	145385	155043	53.9653
320367	DB	E63D	19175	34764	35076	273.667	620	643	1.43155
		C203Y	151866	4330	4331	151824	48	49	99.9717
		L380P	34868	11819	57092	627.667	124	56764	1.80002
320378	BF	Y82C	4330	28629	61411	48.6667	670	61043	1.12386
		N159D	26942	22453	28629	19008.3	378	670	33.8751
		C203Y	49044	25311	25501	39492.3	25136	25321	67.0555
		D249N	25541	34550	34794	524	34542	34783	2.0119
320387	BC	C203Y	25374	4839	5254	25197.7	58	66	99.3038
320392	BF	C203Y	34631	45942	46762	34622.3	45938	46750	99.974
320395	DB	K58E	4977	20010	20473	60.6667	399	431	1.21779
		C203Y	46215	5389	8743	46208.7	5382	5526	99.9856
		K247E	20164	8900	8900	409.667	89	96	2.03107
		K429N	6557	5685	5826	5430	64	66	87.0584
		M503T	8900	62998	64318	92.5	31524	32286	1.07865
320397	DB	K140R	5732	13367	14449	64.6667	8160	8772	1.12813
		C203Y	63438	26518	26689	31778	16667	26502	50.0923
		I407V	13728	12018	12151	8364	133	135	60.9339
320400	CM	C203Y	26575	40506	40679	23223.7	586	596	87.4428
320404	CM	D52G	12062	39244	39607	133.667	421	434	1.10812
		C203Y	40564	3430	3437	589.333	60	60	1.45284
		Y217C	39365	32906	33185	425.333	32857	33133	1.08044
320405	CM	N117H	3432	25234	25413	60	269	276	1.74808
		C203Y	32999	105287	105729	32949	63618	63840	99.8485
		K223R	25294	61742	84193	271.333	41767	57341	1.0727
		D269N	105434	10569	10602	63692	202	202	60.4092
320431	CM	C203Y	76709	28656	28928	52149.7	28648	28916	67.9536
320433	BC	K58R	10580	38438	39756	202	402	426	1.90927
		C203Y	28747	58304	62442	28740	58270	62407	99.9769
		N284D	38877	17598	17691	410	177	182	1.05441
320434	BC	C203Y	59683	33274	33545	59660.3	33268	33537	99.9619
320435	BC	E48G	17660	6981	7000	178.667	89	89	1.01174
		C203Y	33364	34668	35000	33357.7	25317	25592	99.98
		K511N	6991	4504	4610	89	49	52	1.27316
320440	MK	C203Y	34779	3790	3814	25408.7	50	50	73.058
320443	CM	K77E	4539	3883	3906	50	1589	1594	1.10128
		D127G	3798	3947	3966	50	1604	1610	1.31649
		Y147H	3891	27043	27305	1590.67	27033	27288	40.8843
		H148D	3953	22017	22438	1606	264	283	40.624
		C203Y	27130	19202	20089	27121.3	19201	20088	99.9669
		D249G	22157	5669	5684	270.333	130	130	1.2198
320444	CM	C203Y	19498	45162	45529	19496.7	45158	45515	99.9949
320445	CM	G119D	5674	91239	92678	130	5032	5136	2.29116
		C203Y	45284	104701	105895	45278.3	3308	3360	99.9868
		D255G	91719	13092	13245	5066.67	258	265	5.52405
		D276G	105099	16931	18458	3325.33	198	267	3.16397
		Y360H	13143	16931	17007	260.333	198	202	1.9807
320446	CM	K45R	17838	35751	35800	239.333	30531	30568	1.33725
		G336S	16969	40062	40476	200	40054	40561	1.1786
320448	DB	C203Y	35767	34169	34412	30543.3	13243	13393	85.3945
320455	DB	C203Y	40200	9863	9919	40223	6178	6217	100.057
320464	BC	C203Y	34250	30002	30252	13293	29910	30157	38.8114
		I407V	9882	29199	29475	6191	7420	7539	62.6513
320465	BC	C203Y	30085	54244	54592	29992.3	54217	54573	99.6909
320466	BC	C203Y	29291	22387	22743	7459.67	9969	10210	25.4671
320467	BC	C203Y	54476	22534	22705	54454.3	22523	22692	99.9602
320481	MK	C203Y	22506	52156	52722	10049.3	52138	52716	44.6512
320484	CM	C203Y	22591	19165	19165	22579.3	1056	1056	99.9484
320485	CM	C203Y	52533	26657	26967	52523.3	26360	26663	99.9809
		V371I	19165	61141	61580	1056	3614	3753	5.51004
320486	CM	C203Y	26760	46099	61758	26461	733	859	98.8815
320488	CM	C203Y	61287	20459	57213	3660.33	302	57211	5.97212
		S251Y	56538	57213	160757	817	6430	57211	1.45729
320489	DB	S46P	40324	21218	129837	19348	276	6430	34.233
		C203Y	115936	21218	21218	23484.7	276	276	36.3956
		S257P	62519	50991	51447	2353	47994	48434	2.40675
		D379G	21218	8695	8744	276	679	8695	1.30078
320490	DB	C203Y	51143	37719	38121	48140.7	37707	38104	94.1295
		I407V	8711	23108	23808	3353	234	291	38.5477
320491	DB	C203Y	37853	5048	5061	37839.3	51	51	99.9639
		D249G	23341	9236	9327	253	256	259	1.08252
		R423G	5052	10939	11010	51	790	790	1.00944
320495	DB	K58E	9266	35963	36216	257	17083	17249	2.77347
		H170R	10963	11425	11505	790	211	213	7.20634
		C203Y	36047	30449	30635	17138.3	30438	60621	47.5438
		T384A	11452	5127	5143	211.667	5123	5138	1.84834
320538	CM	C203Y	30511	5199	5317	30502.7	69	76	99.9556
		V371I	5132	4423	4513	5128	113	118	99.9156
320549	CM	N66S	5278	8907	9448	73.6667	116	122	1.39531
		F483L	4468	3339	3357	115.5	426	432	2.58475
320575	BC	E50G	9087	58658	59275	118	15207	15557	1.29866
		H148D	3345	4781	5622	428	106	114	12.7951
		C203Y	58864	7534	7623	15323.7	78	82	26.0317
		T309K	5061	10135	10178	108.667	2612	2622	2.15399
		C329R	7564	71508	75173	79.3333	987	1011	1.04877
		I407V	10149	94327	97664	2615.33	2158	27447	25.7685
320579	TM	K202R	73951	23352	94327	995	1849	9452	1.34659
		C203Y	95979	22275	23352	18966	2880	9452	19.6134
		S251F	64806	17653	23629	4486.33	2880	7090	15.0578
		V371I	22707	17653	18542	7115.33	7090	7474	31.249
		I407V	21258	61210	62388	4316.67	10521	10913	21.8596
		I410M	18098	68738	71636	7282	68656	71563	40.2358
320580	TM	C203Y	61603	101521	103544	10651.7	101489	103494	17.2896
320581	TM	C203Y	70670	93436	96695	70594	93383	96620	99.8923
320582	TM	C203Y	102195	212867	248416	102157	212721	248416	99.9629
320599	CM	C203Y	94522	15457	16558	94462	282	284	99.9363
320600	CM	C203Y	236566	63040	63735	236486	765	767	99.9643
		E322G	15824	30648	30761	283.333	325	340	1.7926
		M383R	63503	122739	126244	766.333	122528	126061	1.20679
320604	CM	I175M	30686	3558	56751	330	36	56734	1.07538
		C203Y	125076	47973	49589	124883	47950	49573	99.8461
320628	MK	C203Y	38982	21753	22036	37790.3	21753	22035	66.9728
320630	MK	C203Y	49050	34384	35153	49032	352	361	99.9625
320631	MK	C203Y	21847	8819	8866	21847	101	103	99.9985
320719	BC	L380P	34897	32932	33257	358	32932	33252	1.02587
320720	BC	D65G	8835	8114	8223	101.667	224	237	1.15075
		C203Y	33040	20634	47078	33038.7	290	47056	99.995
		E362A	8150	21990	47078	228.333	320	47056	2.80116
320784	MK	P43L	36662	47626	47626	15976	47594	47594	34.2452
		S46G	34534	34694	35008	23688	34678	34986	50.7042
		C203Y	47626	10309	10333	47594	132	159	99.9328
320787	MK	C203Y	34799	3402	3423	34780.7	38	38	99.9483
		V371I	10317	11123	11270	150	216	219	1.45405
320789	MK	V142I	3409	50199	50644	38	24298	24597	1.11471
320790	MK	H170R	11172	159237	159538	217	1663	1673	1.94235
		C203Y	50347	1029	1052	24397.7	12	1052	48.4584
		T267A	159337	3984	4050	1666.33	3076	3133	1.04579
320620	BC	K51E	1037	1459	1495	358.667	1459	1493	34.1108
		C203Y	4006	1414	1431	3095	1414	1431	77.2586
320633	MK	C203Y	1471	1979	2011	1470.33	720	733	99.9554
320636	DB	C203Y	1420	5626	5823	1419.67	5617	5814	100
320639	MK	C203Y	1990	22904	25915	724.333	12197	13145	36.4045
320658		C203Y	5692	5829	6449	5715.5	73	76	99.8418
320660	BF	E306G	24911	6990	7357	12829	3927	4105	51.5666
		I407V	6242	26460	26694	75	26441	26685	1.2031
		C203Y	7235	37042	84267	4045.67	36980	84206	55.9249
320661	BF	C203Y	26616	15263	15825	26563	5043	5260	99.9536
320302	BC	C203Y	63867	8519	9012	63796.3	8504	8997	99.8783
320358	BC	C203Y	15544	13457	13777	5151.5	7764	7861	33.1396
320375	CM	C203Y	8848	10129	10385	8832.67	107	110	99.8303
320381	CM	K223R	13670	55187	74470	7828.67	47294	64258	57.2709
		C203Y	10214	14360	15177	108	1190	1241	1.05732
320384	CM	I407V	68042	5664	5727	58603.3	5662	5723	86.0906
		C203Y	14905	3927	4106	1224	3921	4100	8.21353
320403	MK	C203Y	5685	10263	10979	5682.33	130	143	99.9532
320407	CM	Y252H	4046	4914	5128	4040.33	4904	5118	99.8517
		C203Y	10502	1155	1332	134.333	19	31	1.27862
320408	CM	Y252H	5057	1243	1338	5046.67	738	785	99.8022
		I407V	1234	5151	5407	26.6667	5144	5392	2.19176
		C203Y	1306	19847	20829	769.333	19813	20798	58.9039
320411	DB	C203Y	5236	5171	5418	5226.67	5171	5416	99.8169
320412	DB	I407V	20502	12359	18914	20469.7	129	279	99.8437
320414	BC	Y252H	5253	3629	3629	5252.67	279	279	99.9877
320416	BC	M330T	16729	1614	16147	194.667	6080	6508	1.19373
		C203Y	3629	4510	14865	279	1329	4510	7.68807
320468	MK	N289D	10931	4184	4510	6365.33	1168	2117	27.2224
		V371I	9564	4065	4211	2647	2053	2117	42.8016
		I407V	4302	2255	2277	1507.33	2253	2275	35.2056
		C203Y	4138	4659	4659	2085	4638	4638	50.3887
320469	MK	C203Y	2270	1554	1580	2267.67	1554	1579	99.9119
320472	MK	C203Y	4659	3309	3379	4638	154	158	99.5493
320473	MK	C203Y	1571	4710	4805	1570.67	341	345	99.9578
320478	MK	C203Y	3344	4552	4552	156	50	50	4.66621
320502	CM	K223R	4758	12454	15556	343	5814	7269	7.20997
		C203Y	4552	8622	8860	50	8611	8847	1.09842
320504	CM	C203Y	14522	19905	20529	6784	19873	20501	46.7132
320510	MK	C203Y	8781	7305	7417	8768.33	7288	7400	99.8597
320511	MK	C203Y	20321	43919	51351	20291.7	43826	51249	99.8555
320513	MK	C203Y	7380	35463	35463	7362.67	395	395	99.7696
320517	MK	K223R	48874	3658	3804	48774.7	3652	3799	99.797
		C203Y	35463	19573	20738	395	19529	20702	1.11384
320519	MK	C203Y	3755	61434	78462	3750	61278	78301	99.8577
320524	CM	C203Y	20350	4630	4716	20311	3225	3283	99.8093
320525	CM	C203Y	72786	3349	3386	72626.7	3345	3382	99.7786
320541	CM	C203Y	4687	19687	22763	3263.67	19637	22718	69.6275
320545	BC	C203Y	3374	32178	37845	3369.67	32119	37771	99.8814
320548	CM	C203Y	21738	8750	18539	21691	211	9134	99.7835
320550	CM	E306G	35956	9143	9143	35887	9134	9134	99.8085
		I407V	12144	3699	3770	6026.33	3690	3761	66.9523
		C203Y	9143	1121	1191	9134	1117	1191	99.9016
320557	CM	I407V	3746	6005	6282	3737.33	5996	6275	99.7597
		C203Y	1168	9087	9777	1165.33	9082	9775	99.7971
320560	DB	C203Y	6190	21706	23162	6182	21673	23139	99.8758
320562	DB	C203Y	9547	23156	24449	9544	23124	24427	99.968
320563	DB	C203Y	22677	12057	14213	22650.3	127	143	99.8831
320574	BC	E306G	24018	71786	85923	23992.7	45518	71729	99.8939
		C203Y	13135	25073	27980	135	3599	3843	1.02973
320577	BC	C203Y	76498	7235	7996	62992	74	1095	84.2722
320583	MK	V371I	27011	9201	9206	3761.67	9003	9005	13.9412
		C203Y	7742	7115	7610	422.333	7102	7600	5.31426
320585	MK	C203Y	9203	13020	14474	9004.33	13009	14465	97.8448
320586	MK	C203Y	7445	19096	22021	7434	18699	21579	99.8515
320587	MK	C203Y	13989	22775	23129	13979.7	17388	17526	99.9304
320589	MK	C203Y	21046	4681	80064	20619	4668	80010	97.9689
320595	DB	H148D	23011	52076	80064	17480	52012	80010	75.9656
320611	CM	C203Y	30060	1518	1541	30036.7	1514	1536	99.8727
		C203Y	66070	7933	8344	66011	7922	8336	99.9048
320619	TM	C203Y	1533	2467	2786	1528.67	885	2467	99.6959
320664	BF	I407V	8207	5806	5924	8198	3401	3484	99.8899
		C203Y	2656	2475	2567	1918.67	31	37	71.0004
320665	BF	E306G	5885	8070	8112	3456.33	8065	8108	58.7335
		C203Y	2521	8592	8938	34	8245	8578	1.34695
320666	BF	C203Y	8098	4329	4446	8093.67	4321	4442	99.9465
320667	BF	I407V	8823	1684	1704	8467	1309	1322	95.9686
320668	BF	C203Y	4407	1973	2007	4401.67	1566	1583	99.8784
320669	BF	C203Y	1697	2218	2266	1317.67	2215	2264	77.632
320671	BF	C203Y	1996	78095	399314	1577.33	50109	261171	79.0398
320674	BF	C203Y	2250	6439	63145	2247.67	2519	20920	99.8961
320675	BF	T299K	238705	19786	69726	155640	3721	11884	64.7845
		V371I	34792	2568	2578	11719.5	64	65	36.1255
		C203Y	44756	6117	6191	7802.5	3928	3966	17.925
320676	BF	C203Y	2573	2076	2114	64.5	1588	1624	2.50685
320692	BF	C203Y	6166	1341	1347	3953.33	1339	1347	64.112
320695	CM	C203Y	2101	5833	5920	1612	5826	5909	76.7119
320696	CM	C203Y	1345	11196	12019	1344.33	3365	3639	99.9503
320698	CM	C203Y	5862	16140	16866	5853.67	11963	12454	99.8581
320701	CM	N248Y	11745	3308	3541	3547.67	3302	3537	30.2032
		C203Y	16382	4165	4326	12126.7	4163	4326	74.0271
320707	CM	C203Y	3463	7016	7415	3458.67	4410	4629	99.8642
320710	CM	C203Y	4272	1891	5812	4271.67	603	5809	99.984
320637	DB	C203Y	7282	1697	1768	4556	1694	1766	62.5705
320651	MK	I407V	4442	4252	5624	4009	1746	5615	77.2254
		C203Y	1733	27318	27761	1730	27314	27551	99.855
320656	BF	C203Y	4709	20368	20531	3035.67	4681	4760	60.6553
